# Seasonal variation and interspecies dynamics among *Plasmodium falciparum* and *ovale* species in Bagamoyo, Tanzania

**DOI:** 10.1101/2025.03.12.25323778

**Authors:** Kelly Carey-Ewend, Aidan Marten, Julia Muller, Editruda Ernest Peter, Melic Odas, Msolo Credo Dominick, Meredith Muller, Srijana Chhetri, Kano Amagai, Isaack Rutha, Fatuma Kisandu, Lusekelo Beka, Oksana Kharabora, Zachary R. Popkin-Hall, Jeffrey Bailey, Jessie K. Edwards, Emily W. Gower, Jonathan J. Juliano, Billy E. Ngasala, Jessica T. Lin

## Abstract

**Background:** Malaria control in sub-Saharan Africa is typically focused on *Plasmodium falciparum* (*Pf*), but non-falciparum species like *P. ovale curtisi* (*Poc*) and *P. ovale wallikeri* (*Pow*) appear to be rising in prevalence, especially in East Africa.

**Methods:** We conducted polymerase chain reaction (PCR)-based screening of 7,173 asymptomatic individuals over 5 years of age in coastal Tanzania from 2018-2022, employing real-time 18S rRNA PCR assays for *P. falciparum* and *P. ovale*, followed by *Poc*/*Pow* detection. *Plasmodium* positivity was compared across seasons and demographic groups, and interactions between species were analyzed via binomial regression.

**Results:** *Pf* infection (prevalence 27.4%) was associated with younger age, male sex, and higher recent cumulative rainfall, whereas these associations were not apparent for *P. ovale* (*Po*, prevalence 11.5%). *Po* infections appeared to peak during months with lower *Pf* prevalence, especially during the long wet season, when *Po* mono-infections predominated and fewer *Pf*-*Po* co-infections were detected than expected by independent assortment. This apparent antagonism was reversed during the short wet season: *Pf*-*Po* co-infections were comparatively enriched despite low overall *Po* prevalence. In contrast, excess mixed *Poc*/*Pow* infections were detected across all seasons, composing 23% of the *Po*-positive isolates in which a specific *Po* species could be detected.

**Conclusions:** The epidemiology of *P. ovale* species in coastal Tanzania suggests they are frequently present when *P. falciparum* recedes, but also co-infect the same hosts during the short wet season. Meanwhile, the individual *Poc* and *Pow* species often co-exist within individuals, perhaps due to co-transmission or concurrent relapse.
