## Supplementary material for "Seasonal variation and interspecies dynamics among *Plasmodium falciparum* and *ovale* species in Bagamoyo, Tanzania": Poc/Pow-specific parasite density for all tested samples

screening_id	poc	pow	mixed	poc_parasite_density	pow_parasite_density
MqTZ-0010	1	0	0	14.19775331
MqTZ-0014	1	0	0	1.702033537
MqTZ-0044	1	0	0	0.378713133
MqTZ-0082	1	0	0	0.469016999
MqTZ-0100	0	1	0		0.263122322
MqTZ-0116	1	1	1	0.121242676	0.016835183
MqTZ-0124	1	0	0	0.013811076
MqTZ-0132	1	0	0	0.831190502
MqTZ-0177	1	0	0	10.0765973
MqTZ-0189	1	0	0	0.232054188
MqTZ-0312	1	0	0	0.20643197
MqTZ-0386	1	1	1	0.136933994	0.132702817
MqTZ-0411	0	1	0		0.348177417
MqTZ-0420	1	0	0	0.024348516
MqTZ-0423	1	0	0	0.237334589
MqTZ-0426	1	0	0	0.106534717
MqTZ-0475	1	0	0	0.089386612
MqTZ-0477	1	1	1	1.634543784	0.02370325
MqTZ-0488	0	1	0		0.348177417
MqTZ-0534	1	0	0	2.913525134
MqTZ-0545	1	0	0	4.442884085
MqTZ-0547	1	0	0	0.437588518
MqTZ-0567	0	1	0		0.024365597
MqTZ-0570	1	0	0	13.79331058
MqTZ-0574	1	0	0	0.678957826
MqTZ-0607	1	0	0	13.5561963
MqTZ-0615	0	1	0		11.06444583
MqTZ-0618	0	1	0		4.644096712
MqTZ-0631	0	1	0		1.652182083
MqTZ-0676	0	1	0		0.83525926
MqTZ-0692	1	0	0	24.72868076
MqTZ-0699	0	1	0		0.094029839
MqTZ-0718	1	0	0	8.787618431
MqTZ-0740	0	1	0		0.044067043
MqTZ-0744	0	1	0		11.69143928
MqTZ-0803	0	1	0		0.03345202
MqTZ-0941	1	0	0	7.055911823
MqTZ-0944	1	1	1	5.766618279	0.139307921
MqTZ-0952	1	0	0	4.492978397
MqTZ-0954	1	0	0	3.16469227
MqTZ-0955	1	0	0	0.033419551
MqTZ-0956	1	0	0	6.944401684
MqTZ-0961	1	0	0	5.828186111
MqTZ-0965	1	0	0	6.798458
MqTZ-0976	1	0	0	3.44531667
MqTZ-0981	1	1	1	6.762453864	0.028441426
MqTZ-0983	1	0	0	7.207382312
MqTZ-0986	1	0	0	0.051108003
MqTZ-0995	1	0	0	3.976435527
MqTZ-0999	1	0	0	3.976435527
MqTZ-1003	1	0	0	7.600437579
MqTZ-1007	1	0	0	6.3787734
MqTZ-1009	1	0	0	8.772096416
MqTZ-1023	1	0	0	6.762453864
MqTZ-1024	1	0	0	1.094235364
MqTZ-1025	0	1	0		0.108168126
MqTZ-1042	1	0	0	1.620923133
MqTZ-1043	1	0	0	7.440706633
MqTZ-1064	1	0	0	1.04317174
MqTZ-1072	1	0	0	1.088440374
MqTZ-1083	1	0	0	0.085089284
MqTZ-1105	1	0	0	0.053895183
MqTZ-1114	1	0	0	0.133626835
MqTZ-1127	1	0	0	0.475392653
MqTZ-1128	1	0	0	0.164373471
MqTZ-1129	1	0	0	0.120802998
MqTZ-1130	1	1	1	1.223316755	0.097263787
MqTZ-1176	1	0	0	0.594167402
MqTZ-1186	1	0	0	2.113818065
MqTZ-1204	1	1	1	0.104113443	0.068599602
MqTZ-1238	1	0	0	0.118277894
MqTZ-1239	1	0	0	0.153409544
MqTZ-1258	1	0	0	0.174260464
MqTZ-1260	1	0	0	0.143176925
MqTZ-1278	0	1	0		0.483026299
MqTZ-1281	1	1	1	0.03939942	0.268939579
MqTZ-1287	1	0	0	0.09263445
MqTZ-1301	1	0	0	0.416293733
MqTZ-1303	0	1	0		0.133106125
MqTZ-1310	0	1	0		0.033103756
MqTZ-1332	1	0	0	0.046203294
MqTZ-1347	1	0	0	0.147811986
MqTZ-1348	1	0	0	0.136531709
MqTZ-1353	1	0	0	0.151788955
MqTZ-1360	1	1	1	0.050837339	0.073263808
MqTZ-1361	1	0	0	1.141719914
MqTZ-1364	1	0	0	0.14241867
MqTZ-1366	1	0	0	0.066649071
MqTZ-1368	1	0	0	0.453207964
MqTZ-1371	1	0	0	2.891530139
MqTZ-1375	1	0	0	1.465367145
MqTZ-1376	1	0	0	1.324739481
MqTZ-1394	1	0	0	0.973590808
MqTZ-1407	1	0	0	2.518656997
MqTZ-1408	1	0	0	1.010460151
MqTZ-1500	1	1	1	2.906302369	0.22634243
MqTZ-1506	1	0	0	0.812013438
MqTZ-1507	1	1	1	2.616929306	0.384648153
MqTZ-1528	1	0	0	1.910493546
MqTZ-1531	1	0	0	0.536741655
MqTZ-1532	1	1	1	0.958257843	21.24334669
MqTZ-1536	1	1	1	0.711259178	0.231967907
MqTZ-1537	1	0	0	0.491369745
MqTZ-1541	0	1	0		0.539756995
MqTZ-1544	1	1	1	0.723135696	5.190726922
MqTZ-1552	1	1	1	0.858096779	0.869039891
MqTZ-1555	1	1	1	0.477993383	0.368020642
MqTZ-1558	1	1	1	1.515160857	282.4816943
MqTZ-1560	1	1	1	0.996009593	0.439175466
MqTZ-1562	1	1	1	0.421001707	0.613253891
MqTZ-1568	1	1	1	0.41637941	0.322327796
MqTZ-1574	0	1	0		117.8760619
MqTZ-1578	1	0	0	1.729792761
MqTZ-1582	1	1	1	0.020900162	4.436003016
MqTZ-1593	1	1	1	0.794280671	0.254649739
MqTZ-1599	1	0	0	363.9009116
MqTZ-1616	1	1	1	0.996009593	0.475068511
MqTZ-1624	1	1	1	1.188440103	0.200196429
MqTZ-1631	1	0	0	8.06942001
MqTZ-1645	1	0	0	1.283924766
MqTZ-1651	1	0	0	1.364300182
MqTZ-1654	0	1	0		1.02692998
MqTZ-1670	0	1	0		0.987374133
MqTZ-1674	1	0	0	0.772658286
MqTZ-1677	1	0	0	15.73679514
MqTZ-1679	0	1	0		1.771069762
MqTZ-1690	1	1	1	1.574852488	0.921782254
MqTZ-1693	1	0	0	1.25588639
MqTZ-1697	1	1	1	0.612774429	0.475068511
MqTZ-1699	1	0	0	2.03009301
MqTZ-1707	1	0	0	1.465800647
MqTZ-1728	0	1	0		0.757413264
MqTZ-1741	1	1	1	0.996009593	9.448856694
MqTZ-1744	1	1	1	1.13710051	1.18990533
MqTZ-1745	1	0	0	0.996009593
MqTZ-1746	1	0	0	5.483160179
MqTZ-1756	1	1	1	5.483160179	2.286229032
MqTZ-1774	1	1	1	1.41804847	0.353845023
MqTZ-1778	1	1	1	0.735210526	0.177942244
MqTZ-1779	0	1	0		0.475068511
MqTZ-1786	1	1	1	0.038357761	0.992234061
MqTZ-1793	1	1	1	1.052535073	1.312683807
MqTZ-1794	1	1	1	1.20828453	1.105418227
MqTZ-1799	1	1	1	1.410242407	0.169416305
MqTZ-1806	1	1	1	0.858096779	0.290748615
MqTZ-1814	0	1	0		0.707097829
MqTZ-1816	1	0	0	1.827961862
MqTZ-1817	1	1	1	0.573499399	0.63782186
MqTZ-1828	1	1	1	2.842834477	0.644116125
MqTZ-1831	1	1	1	0.723135696	0.44133712
MqTZ-1839	1	1	1	2.588197299	19.16208811
MqTZ-1841	1	0	0	6.725603154
MqTZ-1848	1	1	1	0.844003709	14.77156057
MqTZ-1849	1	1	1	0.623006461	10.12121534
MqTZ-1854	1	1	1	3.851264784	13.7227323
MqTZ-1855	1	1	1	0.968895622	5.319736379
MqTZ-1856	1	1	1	0.963562052	0.63782186
MqTZ-1859	1	1	1	0.825572338	1.161048817
MqTZ-1860	1	1	1	1.645956394	0.912774652
MqTZ-1861	1	1	1	0.044769043	0.283697641
MqTZ-1963	1	1	1	0.073115773	0.940555741
MqTZ-1964	1	0	0	0.056233974
MqTZ-1975	1	1	1	0.095633301	0.186773944
MqTZ-1976	1	0	0	0.302714798
MqTZ-1988	0	1	0		0.27672356
MqTZ-1990	1	0	0	0.08645561
MqTZ-1993	1	0	0	44.5421451
MqTZ-2022	0	1	0		2326.182403
MqTZ-2044	0	1	0		0.422580106
MqTZ-2057	1	0	0	0.251373807
MqTZ-2063	0	1	0		2.077704647
MqTZ-2070	1	0	0	53.07286718
MqTZ-2109	0	1	0		8.225044849
MqTZ-2115	1	0	0	66.68605241
MqTZ-2124	0	1	0		2.229603461
MqTZ-2131	1	0	0	124.7829492
MqTZ-2146	1	1	1	109.8521995	4.314855126
MqTZ-2147	1	0	0	0.267912678
MqTZ-2153	0	1	0		1.850292527
MqTZ-2157	1	0	0	0.163502961
MqTZ-2159	1	1	1	0.197945373	2.839828745
MqTZ-2165	1	0	0	0.309213229
MqTZ-2176	0	1	0		87.88101079
MqTZ-2180	1	0	0	51.4086179
MqTZ-2182	1	1	1	0.209851702	0.781534292
MqTZ-2188	1	1	1	0.664258314	3.527056779
MqTZ-2192	1	1	1	46.97125514	5.721916201
MqTZ-2195	1	0	0	45.98410631
MqTZ-2199	0	1	0		21.32209266
MqTZ-2207	0	1	0		21.97672084
MqTZ-2212	1	1	1	0.090687642	4.630309671
MqTZ-2221	0	1	0		16.74037974
MqTZ-2223	1	1	1	0.441333622	0.527494811
MqTZ-2229	1	0	0	120.2299094
MqTZ-2230	1	1	1	0.092143865	3.765888224
MqTZ-2245	0	1	0		6.964764184
MqTZ-2252	0	1	0		0.179393018
MqTZ-2270	0	1	0		0.956096671
MqTZ-2275	0	1	0		1.381298155
MqTZ-2283	1	0	0	0.107497857
MqTZ-2343	0	1	0		0.554761909
MqTZ-2360	1	0	0	112.8078379
MqTZ-2392	0	1	0		0.098974182
MqTZ-2393	1	1	1	103.0707682	11.8829399
MqTZ-2394	1	1	1	0.022111418	0.586381684
MqTZ-2419	0	1	0		0.717360876
MqTZ-2425	1	0	0	95.68636596
MqTZ-2426	0	1	0		36.19582387
MqTZ-2477	0	1	0		0.293976264
MqTZ-2481	1	0	0	66.33288796
MqTZ-2483	0	1	0		1.445396603
MqTZ-2492	0	1	0		1.71557
MqTZ-2494	1	0	0	131.587999
MqTZ-2507	1	0	0	0.140818372
MqTZ-2519	1	1	1	42.01496321	419.2149306
MqTZ-2527	1	1	1	12.05390703	6.781617453
MqTZ-2547	1	0	0	0.052324825
MqTZ-2550	1	0	0	0.08216397
MqTZ-2556	1	1	1	5.729560593	16.23575057
MqTZ-2557	1	0	0	0.149975345
MqTZ-2569	1	1	1	0.125649228	0.109943975
MqTZ-2573	0	1	0		1.057495894
MqTZ-2594	1	0	0	0.073993031
MqTZ-2631	1	0	0	4.060132611
MqTZ-2719	1	0	0	59.52054873
MqTZ-2739	1	0	0	0.04429939
MqTZ-2759	0	1	0		0.148873809
MqTZ-2925	1	0	0	0.188708048
MqTZ-2928	1	0	0	77.78789453
MqTZ-2935	1	0	0	0.224849458
MqTZ-2940	1	0	0	0.750546119
MqTZ-2951	1	1	1	47.47274808	11.47101879
MqTZ-2953	1	0	0	68.11761353
MqTZ-2955	1	0	0	6.032826472
MqTZ-2999	1	1	1	0.034961383	0.895131751
MqTZ-3001	0	1	0		99.18073079
MqTZ-3030	1	1	1	0.173260133	0.563107705
MqTZ-3059	1	1	1	0.041299241	0.138930098
MqTZ-3438	1	0	0	16.15493898
MqTZ-3931	1	0	0	9.113842997
MqTZ-4094	0	1	0		30.02464836
MqTZ-4098	0	1	0		3.746487208
MqTZ-4109	0	1	0		0.938210123
MqTZ-4113	1	1	1	2.913381594	2.970168414
MqTZ-4114	0	1	0		2.069731019
MqTZ-4228	1	0	0	1.645956394
MqTZ-4270	1	1	1	19.36123754	209.2481629
MqTZ-4337	0	1	0		0.373819827
MqTZ-4361	1	0	0	36.73443014
MqTZ-4365	0	1	0		0.91039078
MqTZ-4391	0	1	0		2.087607464
MqTZ-4402	1	1	1	17.26451092	0.513503173
MqTZ-4410	1	0	0	18.47434481
MqTZ-4419	0	1	0		70.3454888
MqTZ-4449	0	1	0		5.588543264
MqTZ-4526	0	1	0		1.750180029
MqTZ-4542	0	1	0		1.891024331
MqTZ-4549	1	0	0	6.542514749
MqTZ-4582	0	1	0		1.214361782
MqTZ-4583	0	1	0		1.123915596
MqTZ-4586	0	1	0		0.679579303
MqTZ-4590	0	1	0		1.240753252
MqTZ-4592	0	1	0		3.827908829
MqTZ-4597	0	1	0		13.09353578
MqTZ-4599	0	1	0		1.417675639
MqTZ-4605	0	1	0		2.24592768
MqTZ-4606	0	1	0		0.831784951
MqTZ-4630	1	1	1	1.924361965	12.38168861
MqTZ-4637	0	1	0		1.619825871
MqTZ-4640	0	1	0		1.399505075
MqTZ-4693	0	1	0		2.060850283
MqTZ-4752	0	1	0		3.746487208
MqTZ-4755	0	1	0		4.46879437
MqTZ-4756	0	1	0		0.763241073
MqTZ-4762	0	1	0		3.911099969
MqTZ-4772	1	0	0	5.006587104
MqTZ-4773	1	0	0	0.548216206
MqTZ-4775	1	1	1	2.015111374	6.723565918
MqTZ-4776	0	1	0		3.293064718
MqTZ-4777	0	1	0		3.604267847
MqTZ-4795	0	1	0		9.40290474
MqTZ-4806	0	1	0		4.488051559
MqTZ-4813	0	1	0		38.86206789
MqTZ-4822	0	1	0		0.405643192
MqTZ-4831	0	1	0		2.385285101
MqTZ-4838	0	1	0		6.958880797
MqTZ-4839	0	1	0		0.934184481
MqTZ-4888	0	1	0		9.484118439
MqTZ-4897	0	1	0		9.690234796
MqTZ-4932	0	1	0		6.869687767
MqTZ-4973	0	1	0		1.284177784
MqTZ-5077	1	0	0	21.49960292
MqTZ-5105	0	1	0		1.381567406
MqTZ-5106	0	1	0		0.297636795
MqTZ-5164	0	1	0		7.171527385
MqTZ-5200	0	1	0		7.849255263
MqTZ-5216	1	1	1	0.969625336	81.07046027
MqTZ-5256	1	1	1	0.032598613	15.8888667
MqTZ-5550	1	1	1	11.55921556	0.070716308
MqTZ-5554	1	1	1	3.48749252	117.0078387
MqTZ-5556	1	1	1	4.251037209	0.396135454
MqTZ-5558	1	1	1	8.724568422	4.072719385
MqTZ-5570	1	1	1	13.87145321	2.592910344
MqTZ-5573	1	0	0	0.166383985
MqTZ-5581	1	0	0	0.206006615
MqTZ-5626	1	0	0	37.13362905
MqTZ-5634	1	0	0	11.49914865
MqTZ-5662	1	0	0	18.2828416
MqTZ-5762	1	1	1	14.61331358	0.262892764
MqTZ-5768	1	0	0	23.11341078
MqTZ-5781	1	0	0	21.26479742
MqTZ-5853	1	0	0	24.47673323
MqTZ-5879	0	1	0		2.921657026
MqTZ-5957	1	0	0	20.29070709
MqTZ-6077	1	0	0	13.03076373
MqTZ-6119	1	0	0	12.62972298
MqTZ-6135	1	0	0	17.90576991
MqTZ-6142	1	0	0	19.06097407
MqTZ-6172	1	0	0	41.86093288
MqTZ-6177	1	0	0	29.83562062
MqTZ-6195	1	0	0	14.92105052
MqTZ-6200	1	0	0	12.56409323
MqTZ-6201	1	1	1	31.43126199	1.676688857
MqTZ-6202	1	0	0	17.08554872
MqTZ-6210	0	1	0		0.0888577
MqTZ-6272	1	0	0	0.028786798
MqTZ-6274	1	0	0	0.159352207
MqTZ-6279	1	0	0	0.067729165
MqTZ-6282	1	0	0	0.091754533
MqTZ-6289	1	0	0	0.07563483
MqTZ-6296	1	0	0	0.091754533
MqTZ-6304	1	0	0	0.071572927
MqTZ-6305	1	0	0	0.16654689
MqTZ-6311	1	0	0	0.414087328
MqTZ-6312	1	0	0	0.381181976
MqTZ-6316	1	0	0	1.449707207
MqTZ-6324	1	0	0	0.054611085
MqTZ-6327	1	0	0	2.449200414
MqTZ-6329	1	0	0	0.249195291
MqTZ-6393	1	0	0	14.46183344
MqTZ-6521	1	0	0	0.177972996
MqTZ-6558	1	0	0	0.055693967
MqTZ-6602	1	0	0	0.916124097
MqTZ-6646	1	1	1	14.2375523	0.112234026
MqTZ-6647	1	0	0	0.268441183
MqTZ-6719	0	1	0		0.30603422
MqTZ-6780	1	0	0	0.532526059
MqTZ-6807	1	0	0	0.182916878
MqTZ-6877	1	0	0	0.509684462
MqTZ-6885	1	0	0	0.167561732
MqTZ-6902	0	1	0		0.214926675
MqTZ-7115	1	1	1	22.05463982	3.093307572
MqTZ-7121	1	0	0	25.25396069
MqTZ-7122	1	0	0	11.14524559
MqTZ-7123	1	0	0	0.057555623
MqTZ-7128	1	1	1	10.91538217	0.113995185
MqTZ-7129	1	0	0	0.404896643
MqTZ-7131	1	0	0	24.34954108
MqTZ-7133	1	0	0	19.26062781
MqTZ-7144	1	0	0	0.370907176
MqTZ-7149	1	0	0	0.301181126
MqTZ-7165	1	0	0	32.5987193
MqTZ-7304	0	1	0		0.247680356
MqTZ-7415	1	1	1	11.14524559	0.358936757
MqTZ-7416	0	1	0		0.587688008
MqTZ-7424	1	0	0	55.75142678
MqTZ-7442	1	1	1	1.120083238	1.089861833
MqTZ-7447	1	0	0	34.16367696
MqTZ-7453	1	0	0	26.32878961
MqTZ-7457	1	0	0	0.395107659
MqTZ-7464	1	0	0	27.73688185
MqTZ-7466	1	0	0	25.25396069
MqTZ-7476	1	0	0	16.21818271
MqTZ-7481	1	0	0	12.96305
MqTZ-7516	0	1	0		1.711860738
MqTZ-7553	1	0	0	19.36123754
