## Supplementary material for "Seasonal variation and interspecies dynamics among *Plasmodium falciparum* and *ovale* species in Bagamoyo, Tanzania": po18S qPCR assay used for parasite density estimation

### Sheet: Po18S Standard Dilution Series
Objective:	Standard plasmid dilution series of po18S qPCR runs
	P. ovale forward primer (20uM) 5’-CCR ACT AGG TTT TGG ATG AAA VRT TTT T-3’
	P. ovale reverse primer (20uM) 5’-AAC CCA AAG ACT TTG ATT TCT CAT AA-3’
	P. ovale probe (10uM) 5’-VIC/CRA AAG GAA TTY TCT TAT T-3’
	po18S plasmid control dilutions (6 copies/genome)		1x
	Roche Probe Master qPCR Mix		6
	F primer (20uM)		0.24
	R primer (20uM)		0.24
	probe (10uM)		0.24
	Water		3.28
	Aliquot 10ul		10
	Add 2ul DNA template		2
	Cycling conditions
	50 degrees 2 min
	95 degrees 10 min
	95 degrees 15 sec, 52 degrees 1 min - 45x
Concentration (parasites/uL)	Primer Set	Target Name	Reporter	Quencher	CT	Ct Mean
102000	P.ovale_VIC	STANDARD	VIC	NFQ-MGB	27.318	27.329
102000	P.ovale_VIC	STANDARD	VIC	NFQ-MGB	27.34	27.329
10200	P.ovale_VIC	STANDARD	VIC	NFQ-MGB	29.867	27.826
10200	P.ovale_VIC	STANDARD	VIC	NFQ-MGB	25.784	27.826
1020	P.ovale_VIC	STANDARD	VIC	NFQ-MGB	36.405	35.656
1020	P.ovale_VIC	STANDARD	VIC	NFQ-MGB	34.906	35.656
102	P.ovale_VIC	STANDARD	VIC	NFQ-MGB	34.105	35.82
102	P.ovale_VIC	STANDARD	VIC	NFQ-MGB	37.536	35.82
10.2	P.ovale_VIC	STANDARD	VIC	NFQ-MGB	40.567	40.723
10.2	P.ovale_VIC	STANDARD	VIC	NFQ-MGB	40.88	40.723
1.02	P.ovale_VIC	STANDARD	VIC	NFQ-MGB	44.247	44.247
1.02	P.ovale_VIC	STANDARD	VIC	NFQ-MGB	Undetermined	44.247
	Ct = -1.532 ln(parasite density) + 44.115
